# SARS-CoV-2 NSP3, NSP4 and NSP6 mutations and Epistasis during the pandemic in the world: Evolutionary Trends and Natural Selections in Six Continents

**DOI:** 10.1101/2022.05.22.22275422

**Authors:** Haniyeh fooladinezhad, Maryamsadat Shahidi, Mohammadamin Mahmanzar, Bahar Mahdavi, Samaneh Tokhanbigli, Mahsa Mollapour Sisakht, Bahman Moradi, Mohamad Reza Ganjalikhany, Karim Rahimian, Mazdak Ganjalikhani-Hakemi

## Abstract

**Background:** The Coronavirus 2019 (COVID-19) was named by the World Health Organization (WHO) due to its rapid transmittable potential and high mortality rate. Based on the critical role of None Structural Proteins (NSP), NSP3, NSP4, and NSP6 in COVID-19, this study attempts to investigate the superior natural selection mutations and Epistasis among these none structural proteins.

**Methods:** Approximately 6.5 million SARS-CoV-2 protein sequences of each NSP3, NSP4, and NSP6 nonstructural protein were analyzed from January 2020 to January 2022. Python programming language was utilized to preprocess and apply inclusion criteria on the FASTA file to prepare a list of suitable samples. NSP3, NSP4, and NSP6 were aligned to the reference sequence to compare and identify mutation patterns categorized based on frequency, geographical zone distribution, and date. To discover epistasis situations, linear regression between mutation frequency and date among candidate genes was performed to determine correlations.

**Results:** The rate of NSP3, NSP4, and NSP6 mutations in divided geographical areas was different. Based on continental studies, P1228L (54.48%), P1469S (54.41%), and A488S (53.86%) mutations in NSP3, T492I (54.84%), and V167L (52.81%) in NSP4 and T77A (69.85%) mutation in NSP6 increased over time, especially in recent months. For NSP3, Europe had the highest P1228L, P1469S, and A488S mutations. For NSP4, Oceania had the highest T492I and V167L mutations, and for NSP6, Europe had the highest T77A mutation. Hot spot regions for NSP3, NSP4, and NSP6 were 1358 to 1552 AA, 150 to 200 AA, and 58 to 87 AA, respectively. Our results showed a significant correlation and co-occurrence between NSP3, NSP4, and NSP6 mutations.

**Conclusion:** We conclude that the effect of mutations on virus stability and replication can be predicted by examining the amino acid changes of P1228L, P1469S, A488S, T492I, V167L and T77A mutations. Also, these mutations can possibly be effective on the function of proteins and their targets in the host cell.
