## Additionalfile1A, NSP3.xlsx for "SARS-CoV-2 NSP3, NSP4 and NSP6 mutations and Epistasis during the pandemic in the world: Evolutionary Trends and Natural Selections in Six Continents"

### Sheet: Total
	Frequency	Percentage
Not Mutant	0.0780225	7.80225
One Mutant	0.0871387	8.71387
Two Mutant	0.0666149	6.66149
Three Mutant	0.289429	28.9429
Four Mutant and more	0.478795	47.8795

### Sheet: Africa
	Frequency	Percentage
Not Mutant	0.110393	11.0393
One Mutant	0.174533	17.4533
Two Mutant	0.220833	22.0833
Three Mutant	0.288701	28.8701
Four Mutant and more	0.205541	20.5541

### Sheet: Asia
	Frequency	Percentage
Not Mutant	0.11132	11.132
One Mutant	0.130241	13.0241
Two Mutant	0.122745	12.2745
Three Mutant	0.245727	24.5727
Four Mutant and more	0.389967	38.9967

### Sheet: Europe
	Frequency	Percentage
Not Mutant	0.0609133	6.09133
One Mutant	0.0620453	6.20453
Two Mutant	0.0348122	3.48122
Three Mutant	0.289181	28.9181
Four Mutant and more	0.553048	55.3048

### Sheet: North America
	Frequency	Percentage
Not Mutant	0.0894781	8.94781
One Mutant	0.112388	11.2388
Two Mutant	0.0860874	8.60874
Three Mutant	0.297305	29.7305
Four Mutant and more	0.414741	41.4741

### Sheet: Occeania
	Frequency	Percentage
Not Mutant	0.318178	31.8178
One Mutant	0.0793005	7.93005
Two Mutant	0.0144503	1.44503
Three Mutant	0.414803	41.4803
Four Mutant and more	0.173268	17.3268

### Sheet: South America
	Frequency	Percentage
Not Mutant	0.0649128	6.49128
One Mutant	0.0452381	4.52381
Two Mutant	0.235333	23.5333
Three Mutant	0.264186	26.4186
Four Mutant and more	0.390331	39.0331
