## Additionalfile1B, NSP4.xlsx for "SARS-CoV-2 NSP3, NSP4 and NSP6 mutations and Epistasis during the pandemic in the world: Evolutionary Trends and Natural Selections in Six Continents"

### Sheet: Total
	Frequency	Percentage
Not Mutant	0.322616	32.2616
One Mutant	0.128145	12.8145
Two Mutant	0.460626	46.0626
Three Mutant	0.07968	7.968
Four Mutant and more	0.00893204	0.893204

### Sheet: Africa
	Frequency	Percentage
Not Mutant	0.468405	46.8405
One Mutant	0.198474	19.8474
Two Mutant	0.296305	29.6305
Three Mutant	0.0349086	3.49086
Four Mutant and more	0.00190776	0.190776

### Sheet: Asia
	Frequency	Percentage
Not Mutant	0.375618	37.5618
One Mutant	0.168029	16.8029
Two Mutant	0.415772	41.5772
Three Mutant	0.0379187	3.79187
Four Mutant and more	0.00266348	0.266348

### Sheet: Europe
	Frequency	Percentage
Not Mutant	0.342573	34.2573
One Mutant	0.0985066	9.85066
Two Mutant	0.467806	46.7806
Three Mutant	0.0801236	8.01236
Four Mutant and more	0.0109906	1.09906

### Sheet: North America
	Frequency	Percentage
Not Mutant	0.273221	27.3221
One Mutant	0.157411	15.7411
Two Mutant	0.473399	47.3399
Three Mutant	0.08808	8.808
Four Mutant and more	0.00788836	0.788836

### Sheet: Occeania
	Frequency	Percentage
Not Mutant	0.352031	35.2031
One Mutant	0.0617518	6.17518
Two Mutant	0.474054	47.4054
Three Mutant	0.106068	10.6068
Four Mutant and more	0.00609504	0.609504

### Sheet: South America
	Frequency	Percentage
Not Mutant	0.443126	44.3126
One Mutant	0.140046	14.0046
Two Mutant	0.330676	33.0676
Three Mutant	0.078188	7.8188
Four Mutant and more	0.0079638	0.79638
