## Additionalfile1C, NSP6.xlsx for "SARS-CoV-2 NSP3, NSP4 and NSP6 mutations and Epistasis during the pandemic in the world: Evolutionary Trends and Natural Selections in Six Continents"

### Sheet: Total
	Frequency	Percentage
Not Mutant	0.180383	18.0383
One Mutant	0.630405	63.0405
Two Mutant	0.174455	17.4455
Three Mutant	0.0139291	1.39291
Four Mutant and more	0.000827713	0.0827713

### Sheet: Africa
	Frequency	Percentage
Not Mutant	0.321465	32.1465
One Mutant	0.491636	49.1636
Two Mutant	0.149425	14.9425
Three Mutant	0.0350902	3.50902
Four Mutant and more	0.00238295	0.238295

### Sheet: Asia
	Frequency	Percentage
Not Mutant	0.265781	26.5781
One Mutant	0.624897	62.4897
Two Mutant	0.102171	10.2171
Three Mutant	0.00676845	0.676845
Four Mutant and more	0.000382764	0.0382764

### Sheet: Europe
	Frequency	Percentage
Not Mutant	0.147416	14.7416
One Mutant	0.714622	71.4622
Two Mutant	0.129552	12.9552
Three Mutant	0.00763062	0.763062
Four Mutant and more	0.000779014	0.0779014

### Sheet: North America
	Frequency	Percentage
Not Mutant	0.192215	19.2215
One Mutant	0.544143	54.4143
Two Mutant	0.240579	24.0579
Three Mutant	0.0220838	2.20838
Four Mutant and more	0.000979748	0.0979748

### Sheet: Occeania
	Frequency	Percentage
Not Mutant	0.32749	32.749
One Mutant	0.634714	63.4714
Two Mutant	0.036689	3.6689
Three Mutant	0.00103922	0.103922
Four Mutant and more	6.77752e-05	0.00677752

### Sheet: South America
	Frequency	Percentage
Not Mutant	0.186007	18.6007
One Mutant	0.62811	62.811
Two Mutant	0.159847	15.9847
Three Mutant	0.0250955	2.50955
Four Mutant and more	0.00094108	0.094108
