## Additionalfile2A, NSP3.xlsx for "SARS-CoV-2 NSP3, NSP4 and NSP6 mutations and Epistasis during the pandemic in the world: Evolutionary Trends and Natural Selections in Six Continents"

### Sheet: Total
	Frequency	Percentage
1_194	0.00145426	0.145426
194_388	0.000523609	0.0523609
388_582	0.00320694	0.320694
582_776	0.000300775	0.0300775
776_970	0.0017223	0.17223
970_1164	0.000356752	0.0356752
1164_1358	0.00340175	0.340175
1358_1552	0.00415914	0.415914
1552_1746	0.00122884	0.122884
1746_1940	0.000267447	0.0267447

### Sheet: Africa
	Frequency	Percentage
1_194	0.000948796	0.0948796
194_388	0.000751495	0.0751495
388_582	0.00185891	0.185891
582_776	0.000277097	0.0277097
776_970	0.00246419	0.246419
970_1164	0.000347892	0.0347892
1164_1358	0.00236567	0.236567
1358_1552	0.00216836	0.216836
1552_1746	0.000385357	0.0385357
1746_1940	0.00063158	0.063158

### Sheet: Asia
	Frequency	Percentage
1_194	0.00122897	0.122897
194_388	0.000309351	0.0309351
388_582	0.00259022	0.259022
582_776	0.000382456	0.0382456
776_970	0.00269264	0.269264
970_1164	0.000198022	0.0198022
1164_1358	0.00304204	0.304204
1358_1552	0.00360869	0.360869
1552_1746	0.000176183	0.0176183
1746_1940	0.000242453	0.0242453

### Sheet: Europe
	Frequency	Percentage
1_194	0.00176134	0.176134
194_388	0.000407417	0.0407417
388_582	0.00327586	0.327586
582_776	0.000282974	0.0282974
776_970	0.00180914	0.180914
970_1164	0.000265195	0.0265195
1164_1358	0.00347075	0.347075
1358_1552	0.00456505	0.456505
1552_1746	0.00180839	0.180839
1746_1940	0.000213925	0.0213925

### Sheet: North America
	Frequency	Percentage
1_194	0.00115539	0.115539
194_388	0.000549291	0.0549291
388_582	0.00331577	0.331577
582_776	0.000280525	0.0280525
776_970	0.00146477	0.146477
970_1164	0.000414021	0.0414021
1164_1358	0.0034997	0.34997
1358_1552	0.00390414	0.390414
1552_1746	0.000752553	0.0752553
1746_1940	0.000346395	0.0346395

### Sheet: Occeania
	Frequency	Percentage
1_194	0.000510084	0.0510084
194_388	0.000207527	0.0207527
388_582	0.00302053	0.302053
582_776	0.000104812	0.0104812
776_970	0.000270973	0.0270973
970_1164	0.000232123	0.0232123
1164_1358	0.003115	0.3115
1358_1552	0.00308538	0.308538
1552_1746	0.000128429	0.0128429
1746_1940	8.96444e-05	0.00896444

### Sheet: South America
	Frequency	Percentage
1_194	0.000529845	0.0529845
194_388	0.00330334	0.330334
388_582	0.00282165	0.282165
582_776	0.000390954	0.0390954
776_970	0.000378962	0.0378962
970_1164	0.00222717	0.222717
1164_1358	0.00254739	0.254739
1358_1552	0.0026867	0.26867
1552_1746	0.000496867	0.0496867
1746_1940	0.000218468	0.0218468
