## Additionalfile2B, NSP4.xlsx for "SARS-CoV-2 NSP3, NSP4 and NSP6 mutations and Epistasis during the pandemic in the world: Evolutionary Trends and Natural Selections in Six Continents"

### Sheet: Total
	Frequency	Percentage
1_50	0.000517976	0.0517976
50_100	0.000628811	0.0628811
100_150	0.000286473	0.0286473
150_200	0.0108027	1.08027
200_250	0.000422041	0.0422041
250_300	0.000302372	0.0302372
300_350	0.000399182	0.0399182
350_400	0.000478016	0.0478016
400_450	0.00152335	0.152335
450_500	0.0111341	1.11341

### Sheet: Africa
	Frequency	Percentage
1_50	0.000303903	0.0303903
50_100	0.0002296	0.02296
100_150	0.000267086	0.0267086
150_200	0.00623603	0.623603
200_250	0.000332017	0.0332017
250_300	0.000408327	0.0408327
300_350	0.000489993	0.0489993
350_400	0.000316621	0.0316621
400_450	0.0027706	0.27706
450_500	0.00672334	0.672334

### Sheet: Asia
	Frequency	Percentage
1_50	0.000284367	0.0284367
50_100	0.00020261	0.020261
100_150	0.000154482	0.0154482
150_200	0.00974579	0.974579
200_250	0.000436347	0.0436347
250_300	0.00031392	0.031392
300_350	0.000163329	0.0163329
350_400	0.000332356	0.0332356
400_450	0.0017214	0.17214
450_500	0.00913217	0.913217

### Sheet: Europe
	Frequency	Percentage
1_50	0.000609513	0.0609513
50_100	0.00068994	0.068994
100_150	0.00029977	0.029977
150_200	0.0111026	1.11026
200_250	0.000286569	0.0286569
250_300	0.000270941	0.0270941
300_350	0.000473739	0.0473739
350_400	0.000323969	0.0323969
400_450	0.000830762	0.0830762
450_500	0.011494	1.1494

### Sheet: North America
	Frequency	Percentage
1_50	0.000454011	0.0454011
50_100	0.000671219	0.0671219
100_150	0.000280268	0.0280268
150_200	0.0110344	1.10344
200_250	0.000588227	0.0588227
250_300	0.00023647	0.023647
300_350	0.000325365	0.0325365
350_400	0.000732265	0.0732265
400_450	0.00228173	0.228173
450_500	0.0114083	1.14083

### Sheet: Occeania
	Frequency	Percentage
1_50	0.000606105	0.0606105
50_100	5.5851e-05	0.0055851
100_150	0.000666812	0.0666812
150_200	0.011887	1.1887
200_250	0.000109274	0.0109274
250_300	0.000152498	0.0152498
300_350	0.000886817	0.0886817
350_400	7.96484e-05	0.00796484
400_450	0.000159297	0.0159297
450_500	0.012447	1.2447

### Sheet: South America
	Frequency	Percentage
1_50	0.000225477	0.0225477
50_100	0.000560731	0.0560731
100_150	0.000441995	0.0441995
150_200	0.00767091	0.767091
200_250	0.000279834	0.0279834
250_300	0.000594286	0.0594286
300_350	0.000658058	0.0658058
350_400	0.000340872	0.0340872
400_450	0.00172972	0.172972
450_500	0.00885857	0.885857
