## Additionalfile2C, NSP6.xlsx for "SARS-CoV-2 NSP3, NSP4 and NSP6 mutations and Epistasis during the pandemic in the world: Evolutionary Trends and Natural Selections in Six Continents"

### Sheet: Total
	Frequency	Percentage
1_29	0.000803049	0.0803049
29_58	0.00162753	0.162753
58_87	0.0243542	2.43542
87_116	0.000354219	0.0354219
116_145	0.000311027	0.0311027
145_174	0.0042108	0.42108
174_203	0.0031004	0.31004
203_232	0.000301937	0.0301937
232_261	0.000111815	0.0111815
261_290	0.000151687	0.0151687

### Sheet: Africa
	Frequency	Percentage
1_29	0.00222667	0.222667
29_58	0.00179004	0.179004
58_87	0.0152274	1.52274
87_116	0.00101505	0.101505
116_145	0.000644477	0.0644477
145_174	0.00639483	0.639483
174_203	0.00296782	0.296782
203_232	0.000766928	0.0766928
232_261	0.000157897	0.0157897
261_290	8.86156e-05	0.00886156

### Sheet: Asia
	Frequency	Percentage
1_29	0.000493373	0.0493373
29_58	0.00153161	0.153161
58_87	0.0205599	2.05599
87_116	0.000257933	0.0257933
116_145	0.0001516	0.01516
145_174	0.00370383	0.370383
174_203	0.00216813	0.216813
203_232	0.000302828	0.0302828
232_261	8.05867e-05	0.00805867
261_290	0.000102709	0.0102709

### Sheet: Europe
	Frequency	Percentage
1_29	0.000880835	0.0880835
29_58	0.00149818	0.149818
58_87	0.0268474	2.68474
87_116	0.000440546	0.0440546
116_145	0.000405376	0.0405376
145_174	0.0021236	0.21236
174_203	0.00179391	0.179391
203_232	0.000213313	0.0213313
232_261	0.000100939	0.0100939
261_290	0.000171616	0.0171616

### Sheet: North America
	Frequency	Percentage
1_29	0.000767425	0.0767425
29_58	0.00173739	0.173739
58_87	0.0227997	2.27997
87_116	0.00026779	0.026779
116_145	0.000247976	0.0247976
145_174	0.00658293	0.658293
174_203	0.0046878	0.46878
203_232	0.000412036	0.0412036
232_261	0.000132071	0.0132071
261_290	0.000140526	0.0140526

### Sheet: Occeania
	Frequency	Percentage
1_29	0.000409767	0.0409767
29_58	0.00101896	0.101896
58_87	0.0219459	2.19459
87_116	0.000188524	0.0188524
116_145	5.92059e-05	0.00592059
145_174	0.000382501	0.0382501
174_203	0.000292913	0.0292913
203_232	9.3483e-05	0.0093483
232_261	3.81722e-05	0.00381722
261_290	0.000104389	0.0104389

### Sheet: South America
	Frequency	Percentage
1_29	0.00100974	0.100974
29_58	0.00356068	0.356068
58_87	0.0232594	2.32594
87_116	0.000646199	0.0646199
116_145	0.000191884	0.0191884
145_174	0.00419512	0.419512
174_203	0.00206229	0.206229
203_232	0.000208345	0.0208345
232_261	0.000113814	0.0113814
261_290	0.000163666	0.0163666
