## Additionalfile3B, NSP4.xlsx for "SARS-CoV-2 NSP3, NSP4 and NSP6 mutations and Epistasis during the pandemic in the world: Evolutionary Trends and Natural Selections in Six Continents"

### Sheet: Total
	A	R	N	D	C	E	Q	G	H	I	L	K	M	F	P	S	T	Y	V
T(492)	4.26794e-05	0	3.54186e-07	0	0	0	0	0	0	0.548423	1.59384e-06	0	1.77093e-07	0	0	8.85465e-07	0	0	1.50529e-05
V(167)	1.59384e-06	0	0	0	0	0	0	0	0	3.18767e-06	0.528136	0	0	1.77093e-07	0	4.78151e-06	0	0	0
A(446)	0	0	0	0	0	0	0	1.06256e-06	0	1.77093e-06	1.77093e-07	0	0	2.65639e-06	1.77093e-07	7.26081e-05	3.54186e-05	0	0.0601507
V(94)	0.0118385	0	0	1.77093e-07	0	0	0	0	0	6.03887e-05	5.31279e-07	0	0	2.33763e-05	0	0	0	0	0
L(438)	0	1.77093e-06	1.77093e-07	0	0	0	0	0	6.19825e-06	7.73896e-05	0	0	0	0.000282817	0.011157	4.78151e-06	1.77093e-07	0	1.06256e-06
F(17)	0	0	0	0	2.65639e-06	0	0	0	0	2.30221e-06	0.0072493	0	0	0	1.77093e-07	0.000759552	1.77093e-07	3.54186e-07	1.06256e-06
M(324)	0	0	0	0	0	0	0	0	0	0.00738283	0	3.54186e-07	0	0	0	0	2.07199e-05	0	7.01288e-05
A(92)	0	0	0	1.96573e-05	0	0	0	2.30221e-06	0	0	0	0	0	0	3.54186e-07	1.06256e-05	8.51817e-05	0	0.0069107
D(217)	0.000153717	0	0.00320255	0	0	7.615e-06	0	0.00157754	9.65157e-05	1.77093e-07	0	0	0	0	1.77093e-07	0	0	3.50644e-05	1.77093e-06
S(137)	4.9586e-06	0	0	0	0	0	0	0	0	0	0.00388099	0	0	0	2.49701e-05	0	4.25023e-06	0	0

### Sheet: Africa
	A	R	N	D	C	E	Q	G	H	I	L	K	M	F	P	S	T	W	Y	V
T(492)	0	0	0	0	0	0	0	0	0	0.317826	0.000301225	0	0	0	0	0.000167347	0	0	0	0
V(167)	3.34694e-05	0	0	0	0	0	0	0	0	0	0.281445	0	0	0	0	0	0	0	0	0
A(446)	0	0	0	0	0	0	0	0	0	0	0	0	0	0	0	0.000468572	0	0	0	0.132539
T(173)	0	0	0	0	0	3.34694e-05	0	0	0	0.0259388	0	0	0	0	0	0	0	0	0	0
M(324)	0	0	0	0	0	0	0	0	0	0.0145927	0	0	0	0	0	0	0	0	0	3.34694e-05
D(217)	6.69389e-05	0	0.00635919	0	0	0	0	0.00334694	0	3.34694e-05	0	0	0	0	3.34694e-05	0	0	0	0	3.34694e-05
C(296)	0	0	0	0	0	0	0	3.34694e-05	0	0	0	0	0	0.00903675	0	6.69389e-05	0	0	0	0
A(380)	0	0	0	0	0	0	0	0	0	0	0	0	0	0	0	0	0	3.34694e-05	0	0.00759756
S(481)	0	0	0	0	0	0	0	0.000167347	0	0	0.00669389	0	0	0	0	0	0	0	0	0.000301225
D(459)	0	0	0.00635919	0	0	0	0.000301225	0	0	0	0	0	0	0	0	0	0.000167347	0	0	0

### Sheet: Asia
	A	R	N	D	C	E	Q	G	H	I	L	K	M	F	P	S	T	Y	V
V(167)	2.31607e-06	0	0	0	0	0	0	0	0	0	0.481826	0	0	0	0	2.31607e-06	0	0	0
T(492)	3.01089e-05	0	0	0	0	0	0	0	0	0.452643	0	0	0	0	0	0	0	0	9.26428e-06
A(446)	0	0	0	0	0	0	0	0	0	0	2.31607e-06	0	0	2.31607e-06	2.31607e-06	4.86375e-05	2.31607e-05	0	0.0815812
D(279)	0	0	0.00809698	0	0	0	0	0	0	0	0	0	0	0	0	0	0	0	0
S(218)	9.26428e-06	0	0	0	0	0	0	0	0	0	0	0	0	0.00725161	4.63214e-06	0	2.31607e-06	4.63214e-06	0
D(217)	2.54768e-05	0	0.00689957	0	0	9.26428e-06	0	0.000189918	0	0	0	0	0	0	0	0	0	1.62125e-05	0
F(375)	0	0	0	0	6.94821e-06	0	0	0	0	2.31607e-06	6.94821e-06	0	0	0	0	0.00621401	0	2.31607e-06	0
M(366)	0	0	0	0	0	0	0	0	0	0.00220258	9.26428e-06	0	0	0	0	0	3.93732e-05	0	0.000768935
K(12)	0	0.00239945	0	0	0	1.85286e-05	0	0	0	0	0	0	0	0	0	0	0	0	0
A(380)	0	0	0	0	0	0	0	0	0	0	0	0	0	0	0	4.63214e-06	1.38964e-05	0	0.00216552

### Sheet: Europe
	A	R	N	D	C	E	Q	G	H	I	L	K	M	F	P	S	T	Y	V
T(492)	5.70509e-05	0	0	0	0	0	0	0	0	0.567401	0	0	0	0	0	0	0	0	1.7693e-05
V(167)	1.44433e-06	0	0	0	0	0	0	0	0	3.61081e-06	0.547175	0	0	0	0	4.33298e-06	0	0	0
A(446)	0	0	0	0	0	0	0	0	0	7.22163e-07	0	0	0	1.80541e-06	0	4.29687e-05	2.27481e-05	0	0.0361735
V(94)	0.0237093	0	0	0	0	0	0	0	0	2.96087e-05	0	0	0	2.96087e-05	0	0	0	0	0
M(324)	0	0	0	0	0	0	0	0	0	0.0126371	0	3.61081e-07	0	0	0	0	1.58876e-05	0	6.46336e-05
F(17)	0	0	0	0	7.22163e-07	0	0	0	0	7.22163e-07	0.00967987	0	0	0	3.61081e-07	0.00144902	3.61081e-07	0	2.16649e-06
S(137)	1.80541e-06	0	0	0	0	0	0	0	0	0	0.00516346	0	0	0	2.56368e-05	0	7.58271e-06	0	0
V(3)	2.52757e-05	0	0	0	0	0	0	2.52757e-06	0	9.35201e-05	3.61081e-07	0	0	0.0047818	0	1.80541e-06	0	0	0
I(377)	0	3.61081e-07	0	0	0	0	0	0	0	0	2.52757e-05	0	0.00414955	0	0	0	0.00022026	0	8.23265e-05
C(296)	0	0	0	0	0	0	0	7.04109e-05	0	0	3.61081e-07	0	0	0.00388307	0	5.344e-05	0	1.84151e-05	0

### Sheet: North America
	A	R	N	D	C	E	Q	G	H	I	L	K	M	F	P	S	T	Y	V
T(492)	2.97061e-05	0	4.64158e-07	0	0	0	0	0	0	0.560047	0	0	4.64158e-07	0	0	0	0	0	1.29964e-05
V(167)	1.39247e-06	0	0	0	0	0	0	0	0	2.78495e-06	0.535159	0	0	4.64158e-07	0	5.10574e-06	0	0	0
A(446)	0	0	0	0	0	0	0	2.32079e-06	0	3.71326e-06	0	0	0	4.17742e-06	0	7.00878e-05	4.82724e-05	0	0.0843481
L(438)	0	2.32079e-06	0	0	0	0	0	0	1.06756e-05	1.39247e-05	0	0	0	0.000299846	0.0247475	1.16039e-05	0	0	0
A(92)	0	0	0	3.66685e-05	0	0	0	5.56989e-06	0	0	0	0	0	0	9.28315e-07	9.74731e-06	2.32079e-05	0	0.0168591
D(217)	0.00011047	0	0.00553369	0	0	6.96237e-06	0	0.00330666	3.62043e-05	0	0	0	0	0	0	0	0	1.67097e-05	9.28315e-07
S(395)	0	1.39247e-06	4.92007e-05	0	0	0	0	0.000379681	0	1.4853e-05	0	0	0	0	0	0	0.00711879	0	0
S(184)	0	1.25323e-05	0.0071717	0	9.28315e-07	0	0	6.82312e-05	0	7.89068e-06	0	0	0	0	0	0	9.28315e-07	0	0
K(399)	0	0.00024786	1.25323e-05	0	0	0.00627216	0	0	0	0	0	0	0	0	0	0	9.28315e-07	0	0
T(204)	9.74731e-06	0	9.74731e-06	0	0	0	0	0	0	0.00585489	0	0	0	0	0	0	0	0	9.28315e-07

### Sheet: Occeania
	A	R	N	D	C	Q	G	H	I	L	K	M	F	P	S	T	Y	V
T(492)	0	0	0	0	0	0	0	0	0.610111	0	0	0	0	0	0	0	0	0
V(167)	0	0	0	0	0	0	0	0	0	0.581118	0	0	0	0	0	0	0	0
S(137)	0	0	0	0	0	0	0	0	0	0.0309366	0	0	0	0	0	0	0	0
A(307)	0	0	0	0	0	0	0	0	0	0	0	0	0	0	2.4283e-05	0.0247201	0	0.00055851
A(48)	0	0	0	0	0	0	0	0	0	0	0	0	0	0	2.4283e-05	0.0204463	0	0.000145698
F(308)	0	0	0	0	0	0	0	0	0	0	0	0	0	0	0	0	0.0121415	0
S(197)	2.4283e-05	0	0	0	0	0	0	0	0	0	0	0	0.0112673	0	0	0	0	0
V(498)	0	0	0	0	0	0	0	0	0.00628931	0	0	0	0	0	0	0	0	0
A(446)	0	0	0	0	0	0	0	0	0	0	0	0	0	0	7.28491e-05	0	0	0.00594935
D(50)	0.00417668	0	0	0	0	0	2.4283e-05	0	0	0	0	0	0	0	0	0	0	0

### Sheet: South America
	A	R	N	D	C	E	G	H	I	L	K	M	F	P	S	T	Y	V
T(492)	4.55508e-05	0	0	0	0	0	0	0	0.435656	0	0	0	0	0	0	0	0	3.03672e-05
V(167)	0	0	0	0	0	0	0	0	1.51836e-05	0.341836	0	0	0	0	2.27754e-05	0	0	0
L(438)	0	0	0	0	0	0	0	5.31426e-05	2.27754e-05	0	0	0	0.0004631	0.0580621	1.51836e-05	0	0	0
S(184)	0	7.5918e-06	0.0357194	0	0	0	1.51836e-05	0	7.5918e-06	0	0	0	0	0	0	0	0	0
A(446)	0	0	0	0	0	0	0	0	0	0	0	0	0	0	2.27754e-05	6.07344e-05	0	0.0223503
A(307)	0	0	0	0	0	0	0	0	0	0	0	0	0	7.5918e-06	0	5.31426e-05	0	0.0222819
C(296)	0	0	0	0	0	0	3.03672e-05	0	0	6.07344e-05	0	0	0.0139765	0	6.83262e-05	0	7.5918e-06	0
T(83)	6.07344e-05	0	0	0	0	0	0	0	0.00750829	0	0	0	0	0	0	0	0	0
T(147)	6.07344e-05	0	0	0	0	0	0	0	0.0065745	0	7.5918e-06	0	0	0	0	0	0	0
L(264)	0	0	0	0	0	0	0	0	0.000189795	0	0	0	0.00597475	0	0	0	0	0
