## Additionalfile4B, NSP4.xlsx for "SARS-CoV-2 NSP3, NSP4 and NSP6 mutations and Epistasis during the pandemic in the world: Evolutionary Trends and Natural Selections in Six Continents"

### Sheet: Total
	2019-11-30	2019-12-31	2020-01-31	2020-02-29	2020-03-31	2020-04-30	2020-05-31	2020-06-30	2020-07-31	2020-08-31	2020-09-30	2020-10-31	2020-11-30	2020-12-31	2021-01-31	2021-02-28	2021-03-31	2021-04-30	2021-05-31	2021-06-30	2021-07-31	2021-08-31	2021-09-30	2021-10-31	2021-11-30
T(492)		0	0.002254	0.001273	0.000158	0.00051	0.001445	0.001437	0.003351	0.001842	0.002352	0.002638	0.003455	0.00688	0.103834	0.025983	0.030737	0.034417	0.112988	0.481897	0.738611	0.818849	0.907479	0.938862	0.966863
V(167)		0	0.000376	0	3.9e-05	0.000137	3.9e-05	0	0.00088	0.000201	0.000228	0.000185	0.00018	0.000288	0.089546	0.001497	0.001982	0.009166	0.093139	0.459629	0.728869	0.83054	0.903622	0.936655	0.8887
A(446)		0	0.000939	0.000637	0.000434	0.000922	0.000781	0.001437	0.002783	0.002417	0.003743	0.002761	0.001849	0.002197	0.012109	0.007297	0.01665	0.039739	0.060098	0.113832	0.143095	0.116927	0.085941	0.059106	0.032762
V(94)		0	0	0	0	2e-05	0	0	0	0.000115	2.5e-05	0.000231	0.000169	0.000303	0.000146	4.2e-05	2.7e-05	5.6e-05	6.5e-05	1.6e-05	7.6e-05	0.000264	0.000231	0.016485	0.063078
L(438)		0	0.000751	0	7.9e-05	0.000392	0.000547	0.000245	0.000312	0.000345	0.000202	0.000293	0.000782	0.002326	0.005568	0.016387	0.04028	0.058831	0.036074	0.018272	0.005742	0.00169	0.000875	0.000594	0.000687
F(17)		0	0.009579	0	0.000118	3.9e-05	7.8e-05	3.5e-05	8.5e-05	2.9e-05	5.1e-05	7.7e-05	0.003212	0.014215	0.020133	0.031517	0.032059	0.020703	0.014344	0.004484	0.001152	0.000854	0.000936	0.001582	0.002114
M(324)		0	0.044891	0.000637	0.000197	0.000294	0.000586	0.000666	0.001903	0.031164	0.054755	0.062966	0.056504	0.048087	0.037217	0.023229	0.005941	0.001403	0.002715	0.003351	0.001697	0.000555	0.000719	0.000869	0.0009
A(92)		0	0	0.000637	0.000118	3.9e-05	0	7e-05	0.000114	8.6e-05	0.000253	0.000355	0.000877	0.000212	0.000753	0.000274	0.000271	0.000249	0.000246	0.000622	0.007102	0.010365	0.012847	0.014192	0.013702
D(217)		0	0.001315	0	0.000118	9.8e-05	0.000234	0.000911	0.001221	0.002503	0.004173	0.006401	0.012161	0.010283	0.008428	0.008466	0.004708	0.00483	0.007509	0.008904	0.011658	0.006525	0.002766	0.001084	0.00057
S(137)		0	0.000563	0	0.000217	0.000392	0.000859	0.00028	0.002045	0.001007	0.000759	0.001049	0.001289	0.001068	0.001468	0.000962	0.001289	0.001556	0.001589	0.003097	0.004879	0.003573	0.004391	0.006904	0.008008

### Sheet: Africa
	2019-11-30	2019-12-31	2020-01-31	2020-02-29	2020-03-31	2020-04-30	2020-05-31	2020-06-30	2020-07-31	2020-08-31	2020-09-30	2020-10-31	2020-11-30	2020-12-31	2021-01-31	2021-02-28	2021-03-31	2021-04-30	2021-05-31	2021-06-30	2021-07-31	2021-08-31	2021-09-30	2021-10-31	2021-11-30
T(492)			0.011628	0	0	0	0.003425	0.007657	0.001174	0.007194	0.017857	0.136674	0.106061	0.020179	0.015225	0.012646	0.004523	0.013085	0.161399	0.345051	0.513004	0.644757	0.773566	0.832768	0.96855
V(167)			0	0	0	0	0	0	0	0	0	0	0	0	0.012457	0.004377	0.001357	0.009642	0.154001	0.339963	0.50852	0.643975	0.762295	0.757062	0.5629
A(446)			0.023256	0	0.007353	0.002667	0	0.003063	0.025822	0.008993	0.010714	0.009112	0.011019	0.001121	0.046021	0.027724	0.086386	0.095041	0.221251	0.215541	0.268161	0.287428	0.214139	0.153672	0.030384
T(173)			0	0	0	0	0	0	0	0	0	0	0	0.001121	0.007266	0.021887	0.076436	0.064738	0.117687	0.044866	0.034978	0.002869	0.013832	0.019209	0.001066
M(324)			0.023256	0	0	0.002667	0	0	0	0	0.017857	0.013667	0.019284	0.01009	0.109689	0.028696	0.005427	0.000689	0.000672	0.000925	0.000299	0.000261	0.002561	0.00113	0
D(217)			0	0	0	0.002667	0	0	0.001174	0	0.007143	0	0.001377	0.006726	0.012111	0.024319	0.025328	0.022039	0.02421	0.014339	0.00867	0.003391	0.001025	0	0
C(296)			0	0	0	0	0	0	0	0	0	0	0.002755	0.003363	0	0.000486	0	0.002755	0.000672	0.002775	0.024215	0.026604	0.025615	0.013559	0.005864
A(380)			0	0	0	0	0.003425	0.006126	0	0.001799	0.007143	0.006834	0.008264	0.028027	0.020415	0.030642	0.013569	0.013085	0.001345	0.001388	0.000897	0.000522	0.000512	0.00226	0.000533
S(481)			0	0	0	0	0	0	0.001174	0.003597	0.003571	0	0	0	0.000692	0.002918	0.003618	0.008264	0.008742	0.045328	0.014051	0.004173	0.001537	0.00565	0
D(459)			0	0	0	0.002667	0	0	0	0	0	0	0	0.005605	0.00173	0.004377	0.039349	0.026171	0.039005	0.000463	0	0	0	0	0

### Sheet: Asia
	2019-11-30	2019-12-31	2020-01-31	2020-02-29	2020-03-31	2020-04-30	2020-05-31	2020-06-30	2020-07-31	2020-08-31	2020-09-30	2020-10-31	2020-11-30	2020-12-31	2021-01-31	2021-02-28	2021-03-31	2021-04-30	2021-05-31	2021-06-30	2021-07-31	2021-08-31	2021-09-30	2021-10-31	2021-11-30
V(167)			0	0	0	0	0.000362	0	0.000979	0.000189	0.001533	0.000341	0.000565	0.000379	0.070487	0.009244	0.024561	0.068569	0.148313	0.331262	0.593358	0.772189	0.91251	0.8719	0.859631
T(492)			0	0.003788	0	0	0.001809	0.001934	0.001957	0.003787	0.007666	0.004096	0.001884	0.003692	0.072896	0.011345	0.02577	0.070998	0.150408	0.333374	0.546605	0.665299	0.913543	0.872718	0.921542
A(446)			0	0.001894	0.000418	0.000206	0.000362	0.000774	0.001713	0.003787	0.004599	0.004778	0.002261	0.003313	0.037606	0.006891	0.036605	0.169424	0.172238	0.167682	0.109521	0.054975	0.078351	0.120609	0.071273
D(279)			0.034439	0	0	0.001239	0.012301	0.020116	0.008564	0.012119	0.037562	0.068259	0.024684	0.075736	0.049842	0.041264	0.016987	0.002921	9.1e-05	8.1e-05	2.3e-05	3.4e-05	7.7e-05	0.000189	0.002504
S(218)			0	0.001894	0	0.000619	0	0	0	0.000189	0.001533	0.000683	0.025627	0.053583	0.076251	0.038154	0.01441	0.00083	9.1e-05	0.000203	4.5e-05	4.2e-05	0.000723	0.000567	0.000218
D(217)			0	0	0	0	0	0.000387	0	0	0.000767	0.000683	0.000565	0.001515	0.008315	0.0079	0.007942	0.021186	0.023408	0.01966	0.007372	0.00257	0.001058	0.000629	0.000472
F(375)			0	0	0	0	0	0	0	0	0	0.001024	0.000188	0.000284	0.006898	0.00042	0.004733	0.019464	0.022406	0.01767	0.004446	0.003337	0.000955	0.000378	7.3e-05
M(366)			0	0	0.000835	0.001032	0.002171	0.000387	0.000245	0	0.004216	0.011945	0.008103	0.002556	0.008929	0.000924	0.002051	0.000892	0.000729	0.000812	0.000907	0.001146	0.002556	0.002266	0.019959
K(12)			0	0	0	0	0	0	0	0.000568	0	0	0	0	0.00052	0	5.3e-05	0.000123	3e-05	0	0.002246	0.005494	0.006093	0.001763	0.000327
A(380)			0.006378	0	0.000418	0.000413	0.010854	0.017795	0.012234	0.020072	0.024914	0.017747	0.003392	0.003313	0.002551	0.006387	0.002156	0.000799	0.001002	0.001178	0.001043	0.000649	0.001162	0.001259	0.003121

### Sheet: Europe
	2019-11-30	2019-12-31	2020-01-31	2020-02-29	2020-03-31	2020-04-30	2020-05-31	2020-06-30	2020-07-31	2020-08-31	2020-09-30	2020-10-31	2020-11-30	2020-12-31	2021-01-31	2021-02-28	2021-03-31	2021-04-30	2021-05-31	2021-06-30	2021-07-31	2021-08-31	2021-09-30	2021-10-31	2021-11-30
T(492)			0.003067	0	0.000153	0.000489	0.002246	0.002397	0.009499	0.001371	0.000946	0.000972	0.001775	0.002413	0.137001	0.004707	0.0038	0.007452	0.135357	0.614089	0.842764	0.920223	0.954236	0.965897	0.980647
V(167)			0.000558	0	0	0.000178	0	0	0	8.6e-05	0	0.000125	0.000176	0.000196	0.131481	0.001123	0.000983	0.004794	0.131163	0.608533	0.838832	0.917775	0.952532	0.964581	0.881738
A(446)			0.000837	0	0.000344	0.001689	0.000842	0.000228	0.000864	0.003255	0.004641	0.00274	0.001989	0.001146	0.009482	0.003335	0.004873	0.01401	0.040162	0.091385	0.104246	0.075276	0.045266	0.033966	0.019399
V(94)			0	0	0	4.4e-05	0	0	0	8.6e-05	0	0.000249	0.000234	0.000407	0.000147	4.3e-05	2.4e-05	4.1e-05	1.9e-05	0	6.2e-05	0.00017	0.00024	0.034174	0.113511
M(324)			0.064975	0.001912	0.000268	0.000444	0.000561	0.001027	0.006477	0.088409	0.095886	0.09716	0.096457	0.081558	0.054308	0.035262	0.008682	0.001735	0.002612	0.003523	0.00281	0.000647	0.000601	0.000562	0.000527
F(17)			0.013664	0	3.8e-05	0	0	0	0.000216	0	0	0.0001	0.005753	0.025537	0.031068	0.035873	0.037121	0.023865	0.015542	0.003994	0.001392	0.001945	0.001981	0.003268	0.003682
S(137)			0.000837	0	0.000306	0.000222	0.00014	0.000228	0.01468	0.002142	0.001081	0.000424	0.000449	0.000422	0.001091	0.001152	0.001593	0.001718	0.001408	0.003797	0.008329	0.006178	0.006454	0.010416	0.008962
V(3)			0.000558	0	3.8e-05	4.4e-05	0	0.000114	0	0	0	0.000125	3.9e-05	0.000226	0.001947	0.000185	4.3e-05	4.6e-05	0.000112	0.002342	0.00476	0.007002	0.010056	0.011421	0.008511
I(377)			0	0	0	4.4e-05	0	0	0	0	4.5e-05	7.5e-05	7.8e-05	9.1e-05	0.000181	0.000192	0.000246	9.3e-05	3.7e-05	0.000134	0.001064	0.00436	0.005484	0.013656	0.011663
C(296)			0	0	0	4.4e-05	0	0.000571	0.000216	0.000514	0.000766	0.001196	0.001287	0.000377	0.001111	0.000156	0.000255	0.000395	5.6e-05	0.000338	0.004419	0.007013	0.008188	0.007517	0.007129

### Sheet: North America
	2019-11-30	2019-12-31	2020-01-31	2020-02-29	2020-03-31	2020-04-30	2020-05-31	2020-06-30	2020-07-31	2020-08-31	2020-09-30	2020-10-31	2020-11-30	2020-12-31	2021-01-31	2021-02-28	2021-03-31	2021-04-30	2021-05-31	2021-06-30	2021-07-31	2021-08-31	2021-09-30	2021-10-31	2021-11-30
T(492)			0	0	0.000175	0.00076	0.00107	0.000575	0.003584	0.00167	0.003094	0.002503	0.003928	0.012747	0.057747	0.06759	0.074091	0.048301	0.062586	0.335791	0.701936	0.799808	0.870655	0.923412	0.95771
V(167)			0	0	0.000117	0.000152	0	0	0.001553	0.000464	0.000251	0.00032	0.000116	0.00012	0.026516	0.000861	0.000352	0.002699	0.022847	0.289966	0.682857	0.795288	0.868584	0.922169	0.91346
A(446)			0	0	0.000526	0.000355	0.000411	0.000503	0.001493	0.001114	0.001254	0.001811	0.001271	0.003057	0.00927	0.013585	0.032426	0.042004	0.056561	0.155166	0.209172	0.179569	0.123527	0.075147	0.042175
L(438)			0.002387	0	0.000234	0.00081	0.001152	0.000359	0.000239	0.000371	0	0.000373	0.000289	0.002258	0.010888	0.043836	0.110992	0.126758	0.097129	0.042344	0.005497	0.000652	0.000221	0.000348	0.00076
A(92)			0	0	0.000234	5.1e-05	0	7.2e-05	0.000239	0.000186	0.000585	0.001012	0.002368	0.000519	0.001919	0.000525	0.000156	0.000146	0.000142	0.001535	0.016924	0.023963	0.027673	0.029825	0.032102
D(217)			0.00716	0	5.8e-05	5.1e-05	8.2e-05	0.001725	0.002509	0.007331	0.011458	0.018803	0.031045	0.024794	0.020147	0.017136	0.005108	0.002384	0.005621	0.013656	0.027905	0.013752	0.005459	0.002129	0.001195
S(395)			0	0	0.000175	0.000253	0	0	0.000119	0.000371	0.00092	0.002503	0.003466	0.020738	0.048107	0.046701	0.031832	0.011818	0.00552	0.001408	0.000636	0.000467	0.000628	0.000567	0.00044
S(184)			0	0	5.8e-05	0	0	0	0.000119	9.3e-05	8.4e-05	5.3e-05	5.8e-05	8e-05	0.000139	0.001439	0.019127	0.038621	0.042307	0.023118	0.002798	0.000669	0.000221	0.000202	0.000154
K(399)			0	0	0	5.1e-05	0.000247	0.000575	6e-05	0.000464	0.000167	0.000266	0.00026	0.001119	0.003722	0.010438	0.026739	0.028865	0.026951	0.014827	0.002186	0.000242	0.000363	0.000664	0.000673
T(204)			0	0	0.000117	0.000861	0.001481	7.2e-05	0.000597	0.000835	0.001087	0.001278	0.000895	0.001538	0.002508	0.002246	0.00151	0.000818	0.00095	0.001677	0.003218	0.006782	0.009164	0.011045	0.010799

### Sheet: Occeania
	2019-11-30	2019-12-31	2020-01-31	2020-02-29	2020-03-31	2020-04-30	2020-05-31	2020-06-30	2020-07-31	2020-08-31	2020-09-30	2020-10-31	2020-11-30	2020-12-31	2021-01-31	2021-02-28	2021-03-31	2021-04-30	2021-05-31	2021-06-30	2021-07-31	2021-08-31	2021-09-30	2021-10-31	2021-11-30
T(492)			0	0	0	0	0	0	0.000699	0	0	0	0	0.003226	0.134615	0.040323	0.008	0.139344	0.224138	0.766049	0.973741	0.99235	0.997688	0.998943	0.997734
V(167)			0	0	0	0	0	0	0	0	0	0	0	0	0.065385	0.032258	0.008	0.128415	0.22069	0.766049	0.973741	0.992177	0.997688	0.998943	0.82193
S(137)			0	0	0	0	0	0	0	0	0	0	0	0	0.003846	0	0	0	0	0	0.001236	0	0.002312	0.050198	0.161154
A(307)			0	0	0	0	0	0	0	0.002527	0.007123	0.004149	0.00885	0	0	0	0.004	0.002732	0	0	0.004634	0.096836	0.050482	0.033289	0.009666
A(48)			0	0	0	0	0	0	0.000175	0	0	0	0	0	0	0	0	0	0	0	0	0.011996	0.10578	0.035667	0.014348
F(308)			0.05	0	0.132885	0.234127	0.009132	0	0	0	0	0	0	0	0.011538	0	0	0	0	0	0	0	0	0	0
S(197)			0	0	0	0	0	0	0	0	0	0	0.00885	0	0	0	0	0.038251	0.113793	0.363766	0.038307	0	0.001734	0.006869	0.000453
V(498)			0	0	0	0	0	0	0	0	0	0	0	0	0	0	0	0	0	0	0	0	0	0	0.039118
A(446)			0	0	0.000421	0	0	0	0	0	0	0	0	0	0.003846	0	0.048	0.13388	0.065517	0.061341	0.01452	0.007128	0.002505	0.001057	0.002719
D(50)			0	0	0	0	0	0	0.000175	0	0	0	0	0.487097	0.080769	0	0	0	0	0	0	0	0	0	0

### Sheet: South America
	2019-11-30	2019-12-31	2020-01-31	2020-02-29	2020-03-31	2020-04-30	2020-05-31	2020-06-30	2020-07-31	2020-08-31	2020-09-30	2020-10-31	2020-11-30	2020-12-31	2021-01-31	2021-02-28	2021-03-31	2021-04-30	2021-05-31	2021-06-30	2021-07-31	2021-08-31	2021-09-30	2021-10-31	2021-11-30
T(492)			0	0	0.00104	0	0.000975	0.001145	0	0.005946	0.004054	0.014354	0.013265	0.020028	0.061474	0.067955	0.086517	0.136017	0.122661	0.132059	0.257486	0.608718	0.874295	0.947945	0.974521
V(167)			0	0	0	0	0	0	0	0	0	0	0.00102	0.000691	0.002291	0.00205	0.000963	0.000897	0.00156	0.010365	0.101208	0.474797	0.804525	0.922813	0.908402
L(438)			0.017857	0	0	0.000703	0	0	0.001147	0.003964	0	0.002392	0.003061	0.001381	0.028255	0.029877	0.078652	0.107594	0.113578	0.113078	0.089641	0.057799	0.022505	0.013275	0.006575
S(184)			0	0	0	0	0	0	0	0	0	0	0.00102	0	0.006491	0.026362	0.078331	0.094324	0.071743	0.077674	0.058026	0.013244	0.000772	7.5e-05	0.000183
A(446)			0	0	0	0	0	0.001145	0.001147	0.000991	0.006757	0.004785	0.002041	0.006215	0.003818	0.010545	0.017175	0.020084	0.029541	0.035539	0.033222	0.027774	0.019239	0.018644	0.016621
A(307)			0	0	0.00104	0.004923	0.011696	0.005727	0	0.001982	0.004054	0.003589	0.003061	0.002072	0.001909	0.001465	0.000482	0.000269	0.000275	0.002221	0.013494	0.033882	0.052075	0.058095	0.041918
C(296)			0	0	0	0	0	0	0	0	0.001351	0.001196	0.00102	0.002072	0	0.000586	0	9e-05	0.000459	0.000404	0.001028	0.01138	0.032124	0.03341	0.060365
T(83)			0	0	0	0	0	0	0	0.000991	0	0.001196	0.003061	0.000691	0.006491	0.009959	0.013002	0.02376	0.015505	0.011375	0.008803	0.004179	0.001009	0.00082	0.002374
T(147)			0	0	0	0	0	0	0.001147	0.002973	0.002703	0	0	0	0	0	0.000482	0.000179	0.000642	0.000875	0.002956	0.01498	0.018051	0.010888	0.010502
L(264)			0	0	0	0	0.000975	0	0.00344	0.004955	0.001351	0.009569	0.047959	0.026243	0.025964	0.012595	0.008828	0.004662	0.003945	0.005317	0.007518	0.007008	0.005225	0.002312	0.002192
