## Additionalfile5A, NSP3-4 for "SARS-CoV-2 NSP3, NSP4 and NSP6 mutations and Epistasis during the pandemic in the world: Evolutionary Trends and Natural Selections in Six Continents"

Africa : r : 0.4843985612131016	pvalue :0.0	r2 : 0.23464196610532292
Asia : r : 0.5594052011905233	pvalue :0.0	r2 : 0.31293417911900984
Europe : r : 0.44955165451958834	pvalue :0.0	r2 : 0.20209669008129932
North America : r : 0.46326613880990064	pvalue :0.0	r2 : 0.21461551536783413
Occeania : r : 0.8214526157793166	pvalue :0.0	r2 : 0.6747843999706815
South America : r : 0.5914564587768804	pvalue :0.0	r2 : 0.34982074262888757
Total : r : 0.4650030339313871	pvalue :0.0	r2 : 0.21622782156539475
