## Additionalfile5B, NSP3-6 for "SARS-CoV-2 NSP3, NSP4 and NSP6 mutations and Epistasis during the pandemic in the world: Evolutionary Trends and Natural Selections in Six Continents"

Africa : r : 0.3389432608580731	pvalue :0.0	r2 : 0.11488253408110377
Asia : r : 0.5009346129672294	pvalue :0.0	r2 : 0.2509354864686279
Europe : r : 0.40338298672322265	pvalue :0.0	r2 : 0.1627178339777476
North America : r : 0.4198255006953326	pvalue :0.0	r2 : 0.1762534510340867
Occeania : r : 0.8059589187088206	pvalue :0.0	r2 : 0.6495697786462914
South America : r : 0.5182817170247669	pvalue :0.0	r2 : 0.2686159382021405
Total : r : 0.41560537897264166	pvalue :0.0	r2 : 0.1727278310309931
