## Additionalfile5C, NSP6-4 for "SARS-CoV-2 NSP3, NSP4 and NSP6 mutations and Epistasis during the pandemic in the world: Evolutionary Trends and Natural Selections in Six Continents"

Africa : r : 0.4540196627090349	pvalue :0.0	r2 : 0.2061338541264258
Asia : r : 0.513700423338228	pvalue :0.0	r2 : 0.2638881249378746
Europe : r : 0.4813752515097304	pvalue :0.0	r2 : 0.23172213276605616
North America : r : 0.4899168874695495	pvalue :0.0	r2 : 0.2400185566278512
Occeania : r : 0.8034607965997708	pvalue :0.0	r2 : 0.6455492516727382
South America : r : 0.5187358744817314	pvalue :0.0	r2 : 0.2690869074743266
Total : r : 0.4865661662762751	pvalue :0.0	r2 : 0.23674663416479177
